## Supplementary material for "Association between anticholinergic burden and dementia in UK Biobank": Suppl. Table 1

### Sheet: Suppl. Table 1
disorder	code	code_system	source	n
Alzheimer's	XaIkh	Read code	gp	168
Alzheimer's	Eu00.	Read code	gp	143
Alzheimer's	Eu002	Read code	gp	46
Alzheimer's	Eu00z	Read code	gp	16
Alzheimer's	Fyu30	Read code	gp	1
Alzheimer's	F110.	Read code	gp	282
Alzheimer's	F1101	Read code	gp	1
Alzheimer's	X002x	Read code	gp	32
Alzheimer's	XaIKB	Read code	gp	24
Alzheimer's	X0030	Read code	gp	36
Alzheimer's	X00R2	Read code	gp	25
Alzheimer's	XaIKC	Read code	gp	6
Alzheimer's	Y016b	Read code	gp	61
Alzheimer's	Y016d	Read code	gp	3
Alzheimer's	E001.	Read code	gp	6
Alzheimer's	E001z	Read code	gp	3
Alzheimer's	E000.	Read code	gp	1
Alzheimer's	E0020	Read code	gp	1
Alzheimer's	G309	ICD10	inpatient	1924
Alzheimer's	F009	ICD10	inpatient	1348
Alzheimer's	F002	ICD10	inpatient	320
Alzheimer's	G308	ICD10	inpatient	313
Alzheimer's	G301	ICD10	inpatient	81
Alzheimer's	F001	ICD10	inpatient	76
Alzheimer's	G300	ICD10	inpatient	168
Alzheimer's	F000	ICD10	inpatient	101
Alzheimer's	2901	ICD9	inpatient	1
Depression	XE1Xy	Read code	gp	504
Depression	E11..	Read code	gp	43
Depression	X00SO	Read code	gp	4633
Depression	XE1Y0	Read code	gp	410
Depression	X00SQ	Read code	gp	390
Depression	X00SR	Read code	gp	609
Depression	X00SS	Read code	gp	262
Depression	E1120	Read code	gp	40
Depression	E1121	Read code	gp	59
Depression	E1122	Read code	gp	75
Depression	E1123	Read code	gp	19
Depression	E1124	Read code	gp	5
Depression	E1126	Read code	gp	3
Depression	E112z	Read code	gp	20
Depression	XE1Y1	Read code	gp	47
Depression	XM1GC	Read code	gp	289
Depression	E1130	Read code	gp	13
Depression	E1131	Read code	gp	17
Depression	E1132	Read code	gp	38
Depression	E1133	Read code	gp	28
Depression	E1134	Read code	gp	14
Depression	E1135	Read code	gp	1
Depression	E1136	Read code	gp	1
Depression	E1137	Read code	gp	726
Depression	E113z	Read code	gp	15
Depression	E11y2	Read code	gp	5
Depression	X00SU	Read code	gp	29
Depression	X00Sb	Read code	gp	8376
Depression	E2112	Read code	gp	243
Depression	E2113	Read code	gp	48
Depression	E290.	Read code	gp	56
Depression	E290z	Read code	gp	22
Depression	E291.	Read code	gp	33
Depression	E2B..	Read code	gp	4681
Depression	E2B1.	Read code	gp	483
Depression	XE1Zb	Read code	gp	2956
Depression	XE1YC	Read code	gp	2778
Depression	Eu320	Read code	gp	582
Depression	Eu321	Read code	gp	1017
Depression	XE1ZY	Read code	gp	187
Depression	Eu322	Read code	gp	5
Depression	XaCHs	Read code	gp	7
Depression	XE1ZZ	Read code	gp	59
Depression	XaCIs	Read code	gp	655
Depression	XSGok	Read code	gp	2
Depression	XSGol	Read code	gp	22
Depression	XSGom	Read code	gp	6
Depression	XSGon	Read code	gp	17
Depression	XaX53	Read code	gp	37
Depression	XaX54	Read code	gp	26
Depression	XE1Za	Read code	gp	34
Depression	Eu32y	Read code	gp	1
Depression	Eu32z	Read code	gp	1740
Depression	XaB9J	Read code	gp	7260
Depression	XE1Zc	Read code	gp	380
Depression	Eu33.	Read code	gp	23
Depression	E130.	Read code	gp	46
Depression	X761L	Read code	gp	111
Depression	Eu330	Read code	gp	21
Depression	Eu331	Read code	gp	48
Depression	XE1Zd	Read code	gp	16
Depression	XaCHo	Read code	gp	5
Depression	XE1Ze	Read code	gp	14
Depression	Eu334	Read code	gp	21
Depression	Eu33y	Read code	gp	2
Depression	XE1Zf	Read code	gp	37
Depression	Eu33z	Read code	gp	1
Depression	Eu34.	Read code	gp	6
Depression	Eu34z	Read code	gp	3
Depression	Eu3y.	Read code	gp	9
Depression	XE1Zg	Read code	gp	2
Depression	Eu316	Read code	gp	12
Depression	Eu3y0	Read code	gp	1
Depression	XE1Zh	Read code	gp	2
Depression	Xa0wV	Read code	gp	19
Depression	XE1Zi	Read code	gp	45
Depression	E29..	Read code	gp	324
Depression	XE1Yo	Read code	gp	1853
Depression	F32	ICD10	inpatient	4
Depression	F320	ICD10	inpatient	226
Depression	F321	ICD10	inpatient	378
Depression	F322	ICD10	inpatient	476
Depression	F323	ICD10	inpatient	470
Depression	F328	ICD10	inpatient	59
Depression	F329	ICD10	inpatient	26277
Depression	F330	ICD10	inpatient	68
Depression	F331	ICD10	inpatient	198
Depression	F332	ICD10	inpatient	217
Depression	F333	ICD10	inpatient	161
Depression	F334	ICD10	inpatient	23
Depression	F338	ICD10	inpatient	12
Depression	F339	ICD10	inpatient	671
Depression	F340	ICD10	inpatient	13
Depression	F341	ICD10	inpatient	97
Depression	F348	ICD10	inpatient	4
Depression	F349	ICD10	inpatient	11
Depression	F380	ICD10	inpatient	10
Depression	F381	ICD10	inpatient	3
Depression	F388	ICD10	inpatient	17
Depression	F39	ICD10	inpatient	95
Depression	3004	ICD9	inpatient	7
Depression	3090	ICD9	inpatient	1
Depression	3119	ICD9	inpatient	57
Diabetes	C10..	Read code	gp	4097
Diabetes	C100.	Read code	gp	39
Diabetes	C1000	Read code	gp	30
Diabetes	XE10E	Read code	gp	21
Diabetes	X40J4	Read code	gp	881
Diabetes	C1001	Read code	gp	106
Diabetes	XE10F	Read code	gp	69
Diabetes	X40J5	Read code	gp	12520
Diabetes	C100z	Read code	gp	8
Diabetes	C101.	Read code	gp	84
Diabetes	C1010	Read code	gp	4
Diabetes	C1011	Read code	gp	3
Diabetes	C101y	Read code	gp	2
Diabetes	C101z	Read code	gp	10
Diabetes	C103.	Read code	gp	1
Diabetes	C1030	Read code	gp	1
Diabetes	C103z	Read code	gp	1
Diabetes	C104.	Read code	gp	3
Diabetes	C1041	Read code	gp	1
Diabetes	C104z	Read code	gp	3
Diabetes	C105.	Read code	gp	30
Diabetes	C1051	Read code	gp	1
Diabetes	C105z	Read code	gp	1
Diabetes	C106.	Read code	gp	22
Diabetes	C1061	Read code	gp	1
Diabetes	C106y	Read code	gp	1
Diabetes	C106z	Read code	gp	4
Diabetes	XE10G	Read code	gp	8
Diabetes	X30Kk	Read code	gp	79
Diabetes	XE10H	Read code	gp	37
Diabetes	X00Ag	Read code	gp	469
Diabetes	XE15k	Read code	gp	37
Diabetes	Xa0lK	Read code	gp	1
Diabetes	XaPmX	Read code	gp	3
Diabetes	XE10I	Read code	gp	5
Diabetes	C1080	Read code	gp	3
Diabetes	C1081	Read code	gp	3
Diabetes	C1083	Read code	gp	1
Diabetes	C1085	Read code	gp	3
Diabetes	C1087	Read code	gp	4
Diabetes	C1088	Read code	gp	16
Diabetes	C1089	Read code	gp	11
Diabetes	C108z	Read code	gp	1
Diabetes	C109.	Read code	gp	5
Diabetes	C1090	Read code	gp	25
Diabetes	C1091	Read code	gp	6
Diabetes	C1092	Read code	gp	3
Diabetes	C1093	Read code	gp	10
Diabetes	C1094	Read code	gp	7
Diabetes	C1095	Read code	gp	3
Diabetes	C1096	Read code	gp	14
Diabetes	C1097	Read code	gp	182
Diabetes	Xa4g7	Read code	gp	10
Diabetes	XaELP	Read code	gp	8
Diabetes	XaEno	Read code	gp	2
Diabetes	XaF04	Read code	gp	6
Diabetes	XaFWG	Read code	gp	3
Diabetes	XaFm8	Read code	gp	1
Diabetes	XaFmL	Read code	gp	1
Diabetes	XaFmM	Read code	gp	1
Diabetes	XaELQ	Read code	gp	190
Diabetes	XaEnp	Read code	gp	2
Diabetes	XaEnq	Read code	gp	5
Diabetes	XaF05	Read code	gp	17
Diabetes	XaFWI	Read code	gp	2
Diabetes	XaFmA	Read code	gp	6
Diabetes	XaFn7	Read code	gp	2
Diabetes	XaFn8	Read code	gp	1
Diabetes	XaFn9	Read code	gp	1
Diabetes	X40J6	Read code	gp	584
Diabetes	C10B0	Read code	gp	5
Diabetes	C11y0	Read code	gp	39
Diabetes	X40JI	Read code	gp	1
Diabetes	X40JJ	Read code	gp	6
Diabetes	XaIzM	Read code	gp	9
Diabetes	XaIzN	Read code	gp	7
Diabetes	XaJSr	Read code	gp	2
Diabetes	XaKyW	Read code	gp	2
Diabetes	XaOPu	Read code	gp	2
Diabetes	XaIzQ	Read code	gp	53
Diabetes	XaIzR	Read code	gp	117
Diabetes	XaJQp	Read code	gp	3
Diabetes	XaKyX	Read code	gp	2
Diabetes	X40JB	Read code	gp	9
Diabetes	C10y.	Read code	gp	1
Diabetes	C10z.	Read code	gp	2
Diabetes	X40JA	Read code	gp	3
Diabetes	XaJlR	Read code	gp	1
Diabetes	Xaagd	Read code	gp	8
Diabetes	Xaagf	Read code	gp	7
Diabetes	Cyu20	Read code	gp	2
Diabetes	L1806	Read code	gp	2
Diabetes	2500	ICD9	inpatient	20
Diabetes	25000	ICD9	inpatient	40
Diabetes	25001	ICD9	inpatient	15
Diabetes	25009	ICD9	inpatient	102
Diabetes	2501	ICD9	inpatient	3
Diabetes	25010	ICD9	inpatient	2
Diabetes	25011	ICD9	inpatient	3
Diabetes	25019	ICD9	inpatient	9
Diabetes	25029	ICD9	inpatient	1
Diabetes	2503	ICD9	inpatient	6
Diabetes	2504	ICD9	inpatient	16
Diabetes	2505	ICD9	inpatient	5
Diabetes	2509	ICD9	inpatient	1
Diabetes	25099	ICD9	inpatient	6
Diabetes	E100	ICD10	inpatient	54
Diabetes	E101	ICD10	inpatient	450
Diabetes	E102	ICD10	inpatient	157
Diabetes	E103	ICD10	inpatient	866
Diabetes	E104	ICD10	inpatient	330
Diabetes	E105	ICD10	inpatient	164
Diabetes	E106	ICD10	inpatient	73
Diabetes	E107	ICD10	inpatient	17
Diabetes	E108	ICD10	inpatient	56
Diabetes	E109	ICD10	inpatient	4383
Diabetes	E110	ICD10	inpatient	136
Diabetes	E111	ICD10	inpatient	348
Diabetes	E112	ICD10	inpatient	594
Diabetes	E113	ICD10	inpatient	3135
Diabetes	E114	ICD10	inpatient	1230
Diabetes	E115	ICD10	inpatient	763
Diabetes	E116	ICD10	inpatient	269
Diabetes	E117	ICD10	inpatient	15
Diabetes	E118	ICD10	inpatient	107
Diabetes	E119	ICD10	inpatient	36924
Diabetes	E121	ICD10	inpatient	1
Diabetes	E123	ICD10	inpatient	1
Diabetes	E125	ICD10	inpatient	1
Diabetes	E128	ICD10	inpatient	1
Diabetes	E129	ICD10	inpatient	3
Diabetes	E131	ICD10	inpatient	10
Diabetes	E132	ICD10	inpatient	3
Diabetes	E133	ICD10	inpatient	16
Diabetes	E134	ICD10	inpatient	3
Diabetes	E135	ICD10	inpatient	3
Diabetes	E136	ICD10	inpatient	5
Diabetes	E137	ICD10	inpatient	1
Diabetes	E138	ICD10	inpatient	4
Diabetes	E139	ICD10	inpatient	419
Diabetes	E144	ICD10	inpatient	57
Diabetes	E145	ICD10	inpatient	29
Diabetes	E146	ICD10	inpatient	30
Diabetes	E147	ICD10	inpatient	3
Diabetes	E148	ICD10	inpatient	36
Diabetes	O243	ICD10	inpatient	2
Hypercholesterolemia	C320.	Read code	gp	120
Hypercholesterolemia	XE11S	Read code	gp	6491
Hypercholesterolemia	C3200	Read code	gp	184
Hypercholesterolemia	X40X0	Read code	gp	12
Hypercholesterolemia	C320y	Read code	gp	21
Hypercholesterolemia	C320z	Read code	gp	373
Hypercholesterolemia	Xa9As	Read code	gp	4731
Hypercholesterolemia	2720	ICD9	inpatient	27
Hypercholesterolemia	27209	ICD9	inpatient	2
Hypercholesterolemia	E780	ICD10	inpatient	65264
Hypertension	F282.	Read code	gp	50
Hypertension	G20..	Read code	gp	28
Hypertension	XE0Uc	Read code	gp	30599
Hypertension	XM02V	Read code	gp	2061
Hypertension	XE0Ub	Read code	gp	9665
Hypertension	XaZWm	Read code	gp	314
Hypertension	Xab9L	Read code	gp	143
Hypertension	Xab9M	Read code	gp	14
Hypertension	XaZWn	Read code	gp	1
Hypertension	G2y..	Read code	gp	26
Hypertension	G2z..	Read code	gp	753
Hypertension	XaZbz	Read code	gp	138
Hypertension	3482	ICD9	inpatient	1
Hypertension	4010	ICD9	inpatient	2
Hypertension	4011	ICD9	inpatient	1
Hypertension	4019	ICD9	inpatient	201
Hypertension	G932	ICD10	inpatient	163
Hypertension	I10	ICD10	inpatient	140444
Other dementia	X0037	Read code	gp	3
Other dementia	F111.	Read code	gp	2
Other dementia	Eu020	Read code	gp	1
Other dementia	R043.	Read code	gp	7
Other dementia	X00Rk	Read code	gp	2
Other dementia	F11x0	Read code	gp	3
Other dementia	F1440	Read code	gp	3
Other dementia	F1420	Read code	gp	1
Other dementia	F1422	Read code	gp	1
Other dementia	F142z	Read code	gp	2
Other dementia	XE15P	Read code	gp	33
Other dementia	F11..	Read code	gp	1
Other dementia	XE15F	Read code	gp	4
Other dementia	Xa0s2	Read code	gp	89
Other dementia	A413.	Read code	gp	1
Other dementia	X0053	Read code	gp	6
Other dementia	F281.	Read code	gp	8
Other dementia	F283.	Read code	gp	17
Other dementia	F29y3	Read code	gp	1
Other dementia	XE0VM	Read code	gp	8
Other dementia	F1...	Read code	gp	2
Other dementia	F130.	Read code	gp	3
Other dementia	F1303	Read code	gp	3
Other dementia	F1304	Read code	gp	26
Other dementia	F1305	Read code	gp	1
Other dementia	F2...	Read code	gp	4
Other dementia	XaKyY	Read code	gp	31
Other dementia	X003A	Read code	gp	11
Other dementia	A411.	Read code	gp	5
Other dementia	XabVp	Read code	gp	1
Other dementia	F12..	Read code	gp	691
Other dementia	F12z.	Read code	gp	66
Other dementia	3314	ICD9	inpatient	5
Other dementia	3318	ICD9	inpatient	1
Other dementia	F020	ICD10	inpatient	157
Other dementia	F021	ICD10	inpatient	1
Other dementia	F022	ICD10	inpatient	8
Other dementia	F023	ICD10	inpatient	277
Other dementia	F024	ICD10	inpatient	1
Other dementia	F028	ICD10	inpatient	313
Other dementia	F03	ICD10	inpatient	2737
Other dementia	F09	ICD10	inpatient	16
Other dementia	G310	ICD10	inpatient	192
Other dementia	G311	ICD10	inpatient	5
Other dementia	G312	ICD10	inpatient	131
Other dementia	G318	ICD10	inpatient	581
Other dementia	G319	ICD10	inpatient	1199
PD/HD/CJD/MS	129Z.	Read code	gp	9
PD/HD/CJD/MS	XM1Js	Read code	gp	76
PD/HD/CJD/MS	F121.	Read code	gp	9
PD/HD/CJD/MS	X003j	Read code	gp	6
PD/HD/CJD/MS	Fyu2B	Read code	gp	1
PD/HD/CJD/MS	Fyu29	Read code	gp	1
PD/HD/CJD/MS	Fyu20	Read code	gp	1
PD/HD/CJD/MS	Fyu21	Read code	gp	2
PD/HD/CJD/MS	Fyu22	Read code	gp	2
PD/HD/CJD/MS	Eu023	Read code	gp	31
PD/HD/CJD/MS	F134.	Read code	gp	15
PD/HD/CJD/MS	F20..	Read code	gp	652
PD/HD/CJD/MS	F200.	Read code	gp	1
PD/HD/CJD/MS	F201.	Read code	gp	1
PD/HD/CJD/MS	F202.	Read code	gp	4
PD/HD/CJD/MS	F203.	Read code	gp	35
PD/HD/CJD/MS	F20z.	Read code	gp	35
PD/HD/CJD/MS	XaOzZ	Read code	gp	4
PD/HD/CJD/MS	XaP0r	Read code	gp	23
PD/HD/CJD/MS	XaP1B	Read code	gp	43
PD/HD/CJD/MS	XaP1V	Read code	gp	24
PD/HD/CJD/MS	G20	ICD10	inpatient	3083
PD/HD/CJD/MS	G210	ICD10	inpatient	18
PD/HD/CJD/MS	G211	ICD10	inpatient	77
PD/HD/CJD/MS	G212	ICD10	inpatient	3
PD/HD/CJD/MS	G213	ICD10	inpatient	1
PD/HD/CJD/MS	G214	ICD10	inpatient	57
PD/HD/CJD/MS	G218	ICD10	inpatient	7
PD/HD/CJD/MS	G219	ICD10	inpatient	22
PD/HD/CJD/MS	G22	ICD10	inpatient	2
PD/HD/CJD/MS	G10	ICD10	inpatient	41
PD/HD/CJD/MS	A810	ICD10	inpatient	33
PD/HD/CJD/MS	3409	ICD9	inpatient	36
PD/HD/CJD/MS	G35	ICD10	inpatient	2006
Stroke haemorrhagic	G600.	Read code	gp	6
Stroke haemorrhagic	G601.	Read code	gp	1
Stroke haemorrhagic	G60z.	Read code	gp	37
Stroke haemorrhagic	G61..	Read code	gp	25
Stroke haemorrhagic	G610.	Read code	gp	4
Stroke haemorrhagic	G611.	Read code	gp	4
Stroke haemorrhagic	G612.	Read code	gp	7
Stroke haemorrhagic	G613.	Read code	gp	14
Stroke haemorrhagic	G614.	Read code	gp	3
Stroke haemorrhagic	G617.	Read code	gp	3
Stroke haemorrhagic	G61z.	Read code	gp	52
Stroke haemorrhagic	G62..	Read code	gp	2
Stroke haemorrhagic	G620.	Read code	gp	1
Stroke haemorrhagic	G621.	Read code	gp	4
Stroke haemorrhagic	G62z.	Read code	gp	25
Stroke haemorrhagic	Xa1uW	Read code	gp	416
Stroke haemorrhagic	Xa01h	Read code	gp	7
Stroke haemorrhagic	Xa01j	Read code	gp	5
Stroke haemorrhagic	Xa01k	Read code	gp	4
Stroke haemorrhagic	Xa01l	Read code	gp	4
Stroke haemorrhagic	Gyu6E	Read code	gp	3
Stroke haemorrhagic	XE0VF	Read code	gp	97
Stroke haemorrhagic	Gyu6F	Read code	gp	2
Stroke haemorrhagic	XaBM4	Read code	gp	6
Stroke haemorrhagic	XaBM5	Read code	gp	1
Stroke haemorrhagic	XE2w4	Read code	gp	18
Stroke haemorrhagic	XaKK3	Read code	gp	13
Stroke haemorrhagic	Y00dc	Read code	gp	2
Stroke haemorrhagic	Y00db	Read code	gp	1
Stroke haemorrhagic	Gyu60	Read code	gp	1
Stroke haemorrhagic	Gyu61	Read code	gp	7
Stroke haemorrhagic	Gyu62	Read code	gp	4
Stroke haemorrhagic	Gyu6G	Read code	gp	3
Stroke haemorrhagic	4309	ICD9	inpatient	30
Stroke haemorrhagic	4319	ICD9	inpatient	4
Stroke haemorrhagic	4320	ICD9	inpatient	1
Stroke haemorrhagic	4321	ICD9	inpatient	1
Stroke haemorrhagic	4590	ICD9	inpatient	8
Stroke haemorrhagic	I600	ICD10	inpatient	29
Stroke haemorrhagic	I601	ICD10	inpatient	153
Stroke haemorrhagic	I602	ICD10	inpatient	239
Stroke haemorrhagic	I603	ICD10	inpatient	140
Stroke haemorrhagic	I604	ICD10	inpatient	46
Stroke haemorrhagic	I605	ICD10	inpatient	8
Stroke haemorrhagic	I606	ICD10	inpatient	59
Stroke haemorrhagic	I607	ICD10	inpatient	51
Stroke haemorrhagic	I608	ICD10	inpatient	103
Stroke haemorrhagic	I609	ICD10	inpatient	801
Stroke haemorrhagic	I610	ICD10	inpatient	170
Stroke haemorrhagic	I611	ICD10	inpatient	269
Stroke haemorrhagic	I612	ICD10	inpatient	90
Stroke haemorrhagic	I613	ICD10	inpatient	54
Stroke haemorrhagic	I614	ICD10	inpatient	93
Stroke haemorrhagic	I615	ICD10	inpatient	178
Stroke haemorrhagic	I616	ICD10	inpatient	52
Stroke haemorrhagic	I618	ICD10	inpatient	152
Stroke haemorrhagic	I619	ICD10	inpatient	868
Stroke haemorrhagic	I620	ICD10	inpatient	658
Stroke haemorrhagic	I621	ICD10	inpatient	31
Stroke haemorrhagic	I629	ICD10	inpatient	202
Stroke ischaemic	G65..	Read code	gp	30
Stroke ischaemic	XE0VK	Read code	gp	1938
Stroke ischaemic	X00DW	Read code	gp	48
Stroke ischaemic	G65y.	Read code	gp	10
Stroke ischaemic	G65z.	Read code	gp	455
Stroke ischaemic	X00DU	Read code	gp	21
Stroke ischaemic	XE2aB	Read code	gp	699
Stroke ischaemic	G63..	Read code	gp	1
Stroke ischaemic	XE0VG	Read code	gp	4
Stroke ischaemic	XE0VH	Read code	gp	25
Stroke ischaemic	G634.	Read code	gp	168
Stroke ischaemic	X203u	Read code	gp	2
Stroke ischaemic	G63y0	Read code	gp	5
Stroke ischaemic	G63y1	Read code	gp	1
Stroke ischaemic	X00D3	Read code	gp	190
Stroke ischaemic	Xa0kZ	Read code	gp	266
Stroke ischaemic	G640.	Read code	gp	24
Stroke ischaemic	G6400	Read code	gp	9
Stroke ischaemic	G641.	Read code	gp	5
Stroke ischaemic	G6410	Read code	gp	6
Stroke ischaemic	XE0VJ	Read code	gp	133
Stroke ischaemic	X00D9	Read code	gp	1
Stroke ischaemic	Xa00J	Read code	gp	93
Stroke ischaemic	Xa00K	Read code	gp	14
Stroke ischaemic	Y00d0	Read code	gp	2
Stroke ischaemic	G631.	Read code	gp	5
Stroke ischaemic	G64..	Read code	gp	1
Stroke ischaemic	G64z.	Read code	gp	2
Stroke ischaemic	XaBEC	Read code	gp	52
Stroke ischaemic	XaBED	Read code	gp	39
Stroke ischaemic	XaJgQ	Read code	gp	11
Stroke ischaemic	G6760	Read code	gp	4
Stroke ischaemic	G677.	Read code	gp	2
Stroke ischaemic	G6770	Read code	gp	1
Stroke ischaemic	G6771	Read code	gp	1
Stroke ischaemic	G6772	Read code	gp	1
Stroke ischaemic	G683.	Read code	gp	2
Stroke ischaemic	Gyu63	Read code	gp	4
Stroke ischaemic	Gyu64	Read code	gp	9
Stroke ischaemic	4349	ICD9	inpatient	13
Stroke ischaemic	G458	ICD10	inpatient	199
Stroke ischaemic	G459	ICD10	inpatient	3658
Stroke ischaemic	I630	ICD10	inpatient	69
Stroke ischaemic	I631	ICD10	inpatient	22
Stroke ischaemic	I632	ICD10	inpatient	266
Stroke ischaemic	I633	ICD10	inpatient	563
Stroke ischaemic	I634	ICD10	inpatient	348
Stroke ischaemic	I635	ICD10	inpatient	1483
Stroke ischaemic	I636	ICD10	inpatient	12
Stroke ischaemic	I638	ICD10	inpatient	433
Stroke ischaemic	I639	ICD10	inpatient	5088
Stroke ischaemic	I64	ICD10	inpatient	1657
Vascular dementia	XE1Xs	Read code	gp	139
Vascular dementia	X003V	Read code	gp	9
Vascular dementia	Xa0lH	Read code	gp	8
Vascular dementia	X003T	Read code	gp	4
Vascular dementia	Eu01z	Read code	gp	11
Vascular dementia	Eu01y	Read code	gp	2
Vascular dementia	F019	ICD10	inpatient	1134
Vascular dementia	F011	ICD10	inpatient	41
Vascular dementia	F013	ICD10	inpatient	12
Vascular dementia	F010	ICD10	inpatient	10
Vascular dementia	F018	ICD10	inpatient	11
Vascular dementia	F012	ICD10	inpatient	6
